# Manitoba Interdisciplinary Lactation Center (MILC): A bench-to-population human milk biorepository and research platform protocol

**DOI:** 10.64898/2026.02.27.26347256

**Authors:** Larisa C Lotoski, Spencer R Ames, Alie Johnston, Kelsey Fehr, Meghan B Azad

## Abstract

**Introduction:** Breastfeeding supports multiple aspects of child development and maternal health. However, research findings are often inconsistent due to methodological limitations, including inadequate control for sociodemographic factors, variation in feeding practices, health conditions across the life course, and heterogeneity in human milk (HM) composition. The Manitoba Interdisciplinary Lactation Center (MILC) is a globally accessible, bench–to–population research platform that enables integrated study of HM composition, maternal-child health, and the societal and structural determinants of lactation and HM feeding.

**Methods and Analysis:** MILC combines cross-sectional questionnaire data and HM sample collection with longitudinal administrative data derived from provincial government databases. MILC recruits lactating parents currently feeding their HM to at least one child. Participants follow a standardized full breast expression protocol. All collected HM samples have their macronutrient profiles characterized and are bio-banked for unspecified future research. Questionnaires capture child and parent demographic, dietary and health characteristics, and detailed HM feeding practices. Administrative data include over 90 databases spanning health and social services utilization and education; these de-identified records are housed at the Manitoba Population Research Data Repository and linked with MILC study samples and data. MILC questionnaires and HM collection protocols can be customized to accommodate specific research projects (e.g. additional surveys or questions; snap freezing, addition of preservatives, cell or extra-cellular vesicle isolation, etc.). MILC began recruiting participants in October 2024 and is currently ongoing. Researchers may access MILC data and biospecimens subject to appropriate ethical approvals and data–sharing agreements.

**Ethics and dissemination:** MILC is approved by the University of Manitoba Human Research Ethics Board and the Provincial Health Research Privacy Committee. Participation is voluntary and based on informed consent. Research updates and findings will be disseminated via peer-reviewed journal publications, academic and clinical conferences, social media, public knowledge sharing events (e.g. information booths and virtual “Ask Me Anything” sessions), the MILC website (https://www.milcresearch.com) and the MILC Club (monthly meetings among researchers, trainees, healthcare providers, and community partners). MILC members also engage with agenda-setting organizations (e.g. Breastfeeding Committee for Canada, North American Board for Breastfeeding and Lactation Medicine) to accelerate translation of research knowledge into policy and practice.

**STRENGTHS AND LIMITATIONS OF THIS STUDY:**

- MILC combines low-burden cross-sectional human milk samples and questionnaire data with lifelong/longitudinal administrative data.
- Parent-child dyad human milk feeding practices and history are captured in a high level of detail, filling a gap frequently experienced in human milk and lactation research.
- Our questionnaires have been partially harmonized with other biorepositories and/or utilize valid and reliable measurement scales.
- The initial MILC study pilot population lacks diversity; this will be intentionally addressed going forward.
- The cost to maintain a long-term biorepository facility is high.
