## Supplementary Tables 1 and 2 for "Manitoba Interdisciplinary Lactation Center (MILC): A bench-to-population human milk biorepository and research platform protocol"

### Sheet: Suppl Table 1
Supplementary Table 1. MILC parent and child characteristics survey descriptions.
	Original Questionnaire Wording	Definition and Categories	Time sensitive (completed the same day human milk sample was collected)
Consents
Questionnaire and human milk collection	I consent to: ● Answer questionnaires about my health, breastfeeding practices, and diet. ● Provide a breast milk sample to be used and shared under the oversight of the MILC Executive Committee and its network of advisors.	● Yes ● No	FALSE
Contact details and date of birth	I consent to provide the below contact details and my date of birth for the purposes of participating in the study.	● Yes ● No	FALSE
Maternal provincial health record data linkage	I consent to provide my 9-digit personal health information number (PHIN), my child's 9-digit PHIN, and our 6-digit family number, as well as our birth dates and postal codes to ensure the correct records are accessed. I understand that this information will be accessed periodically and will be analyzed in collaboration with experts at the Manitoba Centre for Health Policy.	● Yes ● No	FALSE
Number of children consent	I consent to (provide number of children) of my children to participate in this research study.	Text response	FALSE
Child provincial health record data linkage	I consent to link my child's/children's study identifier(s) to the Manitoba Health Data Repository. This will include information about your postal code, access to prenatal care, type of birth (vaginal or caesarean section), education, and your infant's age, sex, weight, gestational age at the time of birth, and breastfeeding status at hospital discharge. This information will help our research t…	● Yes ● No	FALSE
Genetic analysis	I consent to my breast milk sample(s) being used to create a genetic profile that can be linked with other study data. I understand that every effort will be made to keep this information confidential and separate from my personal information, but that there is a very small risk that this information could eventually be used to identify me.	● Yes ● No	FALSE
Incidental findings	I consent to be contacted by the research team in case of material incidental findings (important things that we did not intend to discover) with implications for my or my infant's health, including genetic information.	● Yes ● No	FALSE
Permission to be contacted for future study participation	I consent to be contacted by the research team (no more than twice yearly) to update my contact information, learn about study results, or be invited to participate in future studies.	● Yes ● No	FALSE
Contact child at age 16 for independent consent	I consent to be contacted when my child reaches the age of 16 so that they can be given the option of providing consent for continued involvement in the study on their own behalf.	● Yes ● No	FALSE
Newsletter	I consent to receive updates from the Manitoba Interdisciplinary Lactation Centre via a bi-annual newsletter.	● Yes ● No	FALSE
Maternal Characteristics
Ethnicity	What are your ethnic origins? 'Ethnic origin' refers to the ethnic or cultural origins of the person's ancestors. An ancestor is usually more distant than a grandparent.	● North American Indigenous (e.g. First Nations, Métis, Inuit, etc.) ● North American origins (e.g. Acadian, Canadian, Quebecois, etc.) ● British Isles origins (e.g. English, Scottish, Irish, etc.) ● French origins ● Western European (e.g. German, Dutch, Belgian, etc. ) ● Northern European (e.g. Icelandic, Swedish, Norwegian, etc.) ● Eastern European (e.g. Ukrainian, Polish, Russian, etc.) ● Cari…	FALSE
Ethnicity descriptions	Please describe your ethnic background in detail.	Text response	FALSE
Ethnicity Indigenous	Are you an Indigenous person, that is First Nations, Métis or Inuk?	● NO, I am not an Indigenous person. ● YES, First Nations ● YES, Métis ● YES, Inuk ● Prefer not to answer	FALSE
Immigratant status	Immigrant Status: Were you born in Canada?	● Yes ● No ● Prefer not to answer	FALSE
Moving to Canada	What year did you move to Canada?	Text reponse	FALSE
Country origin	Which country were you born in?	Text reponse	FALSE
Visible minority	Do you consider yourself a visible minority? The Employment Equity Act defines visible minorities as 'persons, other than Aboriginal peoples, who are non- Caucasian in race or non-white in colour.'	● Yes ● No	FALSE
Education level	What is your highest level of education?	● Some high school ● High school diploma ● Some trade school, college or university ● Certificate, diploma or degree from a trade school, college or university ● Post-graduate degree ● Prefer not to answer	FALSE
Student status	Are you currently a student?	● No ● Yes, Full-time student ● Yes, Part-time student ● On parental leave from full-time schooling ● On parental leave from part-time schooling ● Prefer not to answer	FALSE
Current employment status	What is your current employment status?	● On parental leave from work ● Full-time ● Part-time ● Volunteer ● Unpaid work ● Not employed outside of the home ● Prefer not to answer	FALSE
Occupation	What is your job title and description?	Text reponse	FALSE
Weight	What is your CURRENT weight?	Text reponse	FALSE
Height	Enter your height.	Text reponse	FALSE
Current pregnancy	Are you currently pregnant?	● Yes ● No ● Prefer not to answer	FALSE
Number of pregnancies	How many times have you been pregnant (including miscarriages and abortions)? If you are pregnant right now, please include your current pregnancy.	Text repsponse	FALSE
Number of times giving birth	How many times have you given birth (including stillbirths)?	Text repsponse	FALSE
Biological sex	What gender(s) do you most closely identify with? Please check all that apply.	● Woman ● Man ● Bigender (two gender identities) ● Agender (no gender identity) ● Gender fluid (different genders at different times) ● Gender queer non-traditional gender distinction) ● Transgender (gender identity different from sex at birth) ● Trigender (shifts in three genders) ● Two-spirit ● Not sure ● Rather not say ● Not listed (please specify)	FALSE
Maternal medical conditions	Do you have any of the following medical conditions?	● Anemia (low blood count) ● Arthritis ● Blood clots ● Cancer ● Depression ● Diabetes (non-insulin dependent) ● Diabetes (insulin-dependent) ● Epilepsy ● Heartburn/reflux ● Heart disease ● High cholesterol ● Irritable bowel syndrome (disorder of the intestines with pain and bloating) ● Inflammatory bowel disease (Crohn's, ulcerative colitis) ● Kidney disease (including kidney stones) ● Migraine h…	FALSE
Family medical history	Do you have any family history of serious medical conditions?	● Yes (please describe your family's history of serious medical conditions) ● No ● Prefer not to answer	TRUE
Vigorous activity	During the LAST 7 DAYS, on how many days did you do VIGOROUS physical activities like heavy lifting, digging, aerobics, or fast bicycling?	● Numeric response ● No vigorous physical activities ● Prefer not to answer	TRUE
Moderate activity	During the LAST 7 DAYS, on how many days did you do MODERATE physical activities like carrying light loads, bicycling at a regular pace, or doubles tennis? Do not include walking.	● Numeric response ● No moderate physical activities ● Prefer not to answer	TRUE
Walking	During the LAST 7 DAYS, on how many days did you WALK for at least 10 minutes at a time?	● Numeric response ● No walking ● Prefer not to answer	TRUE
Sitting	During the last 7 DAYS, how much time did you spend sitting on a WEEK DAY (hours or minutes per day)?	Numeric response	TRUE
Sleep	On average, how many hours of sleep do you get in every 24 hour period?	Numeric response	TRUE
Alcohol consumption frequency	How often do you have a drink containing alcohol? Example: wine, beer, coolers, liquor, etc.	● Never ● Monthly or less ● 2-4 times a month ● 2-3 times a week ● 4 or more times a week ● Prefer not to answer	TRUE
Alcohol consumption amount	How many drinks containing alcohol do you have on a typical day when you are drinking?	● 1 or 2 ● 3 or 4 ● 5 or 6 ● 7, 8 or 9 ● 10 or more ● Prefer not to answer	TRUE
Alcohol consumption last 24h	How many drinks containing alcohol have you had in the PAST 24 HOURS?	● 0 ● 1 or 2 ● 3 or 4 ● 5 or 6 ● 7, 8 or 9 ● 10 or more ● Prefer not to answer	TRUE
Waits to breastfeed after consuming alcohol	When you have drinks that contain alcohol, do you wait a certain amount of time before breastfeeding or pumping milk for feeding?	● Yes ● No ● Prefer not to answer	TRUE
Time waited to breastfeed after consuming alcohol	How many HOURS do you normally wait to breastfeed or pump (for feeding later) after having a drink with alcohol? If you wait less than an hour before breastfeeding, please enter a fraction. 30 minutes = 0.5	Numeric response	TRUE
Dump milk after alcohol consumption	Do you pump and throw away your milk after drinking alcohol? This is sometimes called "pump and dump."	● Yes ● No ● Prefer not to answer	TRUE
Nicotine consumption frequency INSIDE HOME	On average, how many cigarettes, cigars, pipes, nicotine, e-cigarettes, nicotine vape in total are smoked PER DAY INSIDE YOUR HOME?	● 0, no one in my home uses nicotine products ● 1-5 ● 6-10 ● More than 10 ● Prefer not to answer	TRUE
Nicotine consumption frequency total	On average, how many cigarettes, cigars, pipes, nicotine e-cigarettes, nicotine vape in total do YOU smoke PER DAY?	● 0, I don't use any nicotine products ● Occasional use, less than 1 per day ● 1-5 ● 6-10 ● More than 10 ● Prefer not to answer	TRUE
Nioctine product type	Do you use any of these nicotine products? When was the last time you had this product? When did you start using this product?	● Cigarettes ● E-cigarettes or vaping ● Cigars ● Cigarillos ● Pipes (tobacco only) ● Chewing tobacco ● Nicotine patches ● Other ● Prefer not to answer	TRUE
Nicotine-free product use	IN THE PAST 24 HOURS have you vaped using NICOTINE-FREE vape juice?	● Yes ● No	TRUE
Nicotine-free product use last 24h	How many times did you vape using NICOTINE-FREE vape juice in the PAST 24 HOURS?	Numeric response	TRUE
Cannabis use frequency	How often do you have/ingest, consume or use any product that contain cannabis, CBD or THC? Examples: cannabis/marijuana/weed/kush joints, blunts, e-joints, pipes, edibles, topical creams, tinctures, sprays, etc.	● Never ● Monthly or less ● 2-4 times a month ● 2-3 times a week ● 4 or more times a week ● Prefer not to answer	TRUE
Cannabis consumption last 24h	How many times have you used cannabis, CBD or THC products in the PAST 24 HOURS? Examples: cannabis/marijuana/weed/kush joints, blunts, e-joints, pipes, edibles, topical creams, tinctures, sprays, etc.	● 0 ● 1 or 2 ● 3 or 4 ● 5 or 6 ● 7, 8 or 9 ● 10 or more ● Prefer not to answer	TRUE
Waits to breastfeed after consuming cannabis	When you use cannabis, do you wait a certain amount of time before breastfeeding or pumping milk for feeding?	● Yes ● No ● Prefer not to answer	TRUE
Time waited to breastfeed after consuming cannabis	How many HOURS do you normally wait to breastfeed or pump (for feeding later) after using cannabis? If you wait less than an hour before breastfeeding, please enter a fraction. 30 minutes = 0.5	Numeric response	TRUE
Dump milk after cannabis consumption	Do you pump and throw away your milk after using cannabis? This is sometimes called "pump and dump."	● Yes ● No ● Prefer not to answer	TRUE
Cannabis consumption frequency INSIDE HOME	On average, how many cannabis/marijuana/weed/kush joints, blunts, e-joints, pipes, etc. are smoked PER DAY INSIDE YOUR HOME? Please do not include cannabis products that are edible, tinctures, topical ointments or sprays.	● 0, no one in my home uses nicotine products ● 1-5 ● 6-10 ● More than 10 ● Prefer not to answer	TRUE
Cannabis product type	Do you use any of these cannabis products? When was the last time you had this product? When did you start using this product? Do you have a doctor's prescription for this product? Does the product you use contain CBD, THC, or both?	● Joints, blunts ● E-joints/vaporizers (cannabis only) ● Pipes, bongs, bowls (cannabis only) ● Edibles ● Oils ● Topical creams, ointments or bath bombs ● Concentrates (dabs, wax, shatter, etc.) ● Sprays ● Other (please specify) ● Prefer not to answer	TRUE
Recreational drugs	Do you take or use any recreational drugs? Recreational drugs can include illegal street drugs, prescription medication used recreationally, or medications not used for the purpose they were prescribed. Examples: opiates, heroin, cocaine, crack, amphetamine, methamphetamine, hallucinogens, psychoactives, psychotropics, shrooms, ecstasy/molly/MDMA, LSD, etc. Please include amphetamines prescribed …	● Yes ● No ● Prefer not to answer	TRUE
Medication use category - last 7 days	Please tell us the category of this Medication / Drug ● We want you to think only about medicine, dietary supplement, prescriptions, and drugs you've consumed in the LAST 7 DAYS. Do not include alcohol or Cannabis products. ● For each substance, select the type and provide the name, reason for taking it, dosage details (with an option to choose the dose unit), frequency of intake, and the start a…	● Dietary supplement ● Over the counter medication ● Birth control medication ● Non-cannabis/alcohol recreational drug ● Prescription medication	TRUE
Medication use details - last 7 days	Medication / drug name Route (how do you take it?) Dose unit Dose amount Frequency Medication / Drug Date last taken Medication / Drug Start date	Text response	TRUE
Rapid Eating Assessment Tool*	Please take a moment to think about the foods you normally eat over an entire week. In an AVERAGE WEEK, how often do you: ● Skip Breakfast? ● Eat 4 OR MORE meals from sit-down or take-home restaurants? ● Eat LESS THAN 2 SERVING of whole grain products or high fiber starches A DAY? Serving = 1 slice of 100% whole grain bread; 1 cup whole grain cereal like Shredded Wheat, Wheaties, Grape Nuts, high…	● Usually/often ● Sometimes ● Rarely/never ● Does not apply to me ● Prefer not to answer	TRUE
Groceries	Do you or a member of your family usually buy groceries and cook meals rather than eating sit-down or take-out restaurant food. Do you usually feel well enough to buy groceries or cook?	● Yes ● No ● Prefer not to answer	TRUE
Eating habit attitudes	How willing are you to make changes in your eating habits in order to be healthier?	● Not willing at all ● Not willing ● Neutral ● Willing ● Very Willing ● Prefer not to answer	TRUE
Allergenic food consumption	Have you eaten any of these food in the past 24 hours?	● Peanuts ● Tree nuts (almonds, brazil nuts, cashews, hazelnuts, macadamia nuts, pecans, pine nuts and walnuts) ● Cow's milk ● Egg ● Fish (saltwater and freshwater fish) ● Seafood (shellfish and mollusks) ● Soy ● Wheat ● Rye ● Barley ● Mustard ● Sesame oil or seeds ● Prefer not to answer	TRUE
Child characteristics
Child Date of Birth	Child Date of Birth	Text response	FALSE
Birth type	Type of birth	● Term (37-42 weeks) ● Pre-term (36 weeks or less) ● Prefer not to answer	FALSE
Delivery type	Type of delivery	● Vaginal ● C-section ● Prefer not to answer	FALSE
Birth weight	Birth weight	Text response	FALSE
Birth length	Birth length	Text response	FALSE
Biological sex	Child Sex	● Male ● Female	FALSE
Child medical conditions	Has your child ever been diagnosed with any medical conditions, abnormalities or birth defects?	● Cancer (e.g. leukemia) ● Chronic muscular conditions ● Convulsions/seizures/epilepsy ● Croup ● Diabetes (insulin dependent) ● Diabetes (non-insulin dependent) ● Gastrointestinal problems (e.g. irritable bowel syndrome, Chrohn's, colitis) ● Heart problems ● Kidney problems ● Pneumonia ● Other (please specify) ● No medical conditions ● Prefer not to answer	FALSE
Serious illnesses	Has your child been diagnosed with any serious illnesses or infections requiring hospitalization, or had any other health problems?	● Yes (If yes, what was the diagnosis, date of diagnosis, and follow-up or intervention required) ● No ● Prefer not to answer	FALSE
Other illnesses	Has your child had any other illnesses or infections that you want us to know about?	Text response	FALSE
Child symptoms - last 14 days	Has your child experienced of the following issues in the LAST 14 DAYS? In the LAST 14 DAYS did you TALK to a health care provider about your child's issue? In the LAST 14 DAYS did you VISIT a health care provider about your child's issue? Did your health care provider think that your child's symptoms were from any medications, supplements, or substances you may be taking?	● Drowsiness ● Slower than normal breathing or sedation ● Difficulty breastfeeding ● Skin rash ● Bruising or bleeding ● Constipation or very hard or pellet like stool (poo) ● Diarrhea (wet or watery stool/poo) ● Stool/poo with blood (bright red or black) or an abnormal colour ● Fever ● Lower body temperature ● Restlessness ● Irritability ● Poor sleep ● High-pitched crying ● Abnormal movements ● A…	TRUE
Household characteristics
Current annual income	What is your CURRENT household's total annual income (before taxes)? If you are on leave from work, please include your CURRENT household's income.	● Less than $25,000 ● $25,000 to 50,000 ● $50,000 to $75,000 ● $75,000 to $100,000 ● More than $100,000 ● Prefer not to answer	FALSE
Annual income before leave from work	What was your household's total annual income (before taxes) BEFORE you went on leave from work?	● Less than $25,000 ● $25,000 to 50,000 ● $50,000 to $75,000 ● $75,000 to $100,000 ● $100,000 to $125,000 ● $125,000 to $150,000 ● More than $150,000 ● Prefer not to answer	FALSE
Household members	How many people are currently living in your household, including you and your child?	Text response	FALSE
Milk collection
Sample collection date	Breastmilk sample collection date	Text response	TRUE
Milk collection side	Breastmilk sample collection side	● Right side ● Left side	TRUE
Breast expression	Left or Right Breast Full Expression	● Yes ● No	TRUE
Milk collection method	Breastmilk sample collection method	● By hand ● By pump	TRUE
Milk storage	Breastmilk sample storage method	● Fridge ● Ice ● Room Temp	TRUE
Time between breastfeeding child or pumping milk from LEFT breast and milk collection	How many HOURS ago did you feed your baby or pump milk from your LEFT breast?	Numeric response	TRUE
Time between bvreastfeeding child or pumping milk from RIGHT breast and milk collection	How many HOURS ago did you feed your baby or pump milk from your RIGHT breast?	Numeric response	TRUE
Feeding Practices
Children breastfeeding	How many children are you currently breastfeeding? This can include directly feeding a child at your breast or pumping and bottle feeding your milk to a child.	Numeric response	FALSE
Tandem feeding	How many of these children (currently breastfeeding children) are participating in this study?	Numeric response	FALSE
Previously breastfed other children	Have you breastfed other children before? This can include directly feeding a child at your breast or pumping and bottle feeding your milk to a child.	● This is my first time breastfeeding ● I have breastfed other children before ● Prefer not to answer	FALSE
Breastfeeding support	Have any of these people helped you with breastfeeding or with learning more about breastfeeding?	● My child's doctor (pediatrician or family doctor) ● Midwife ● Doula ● Lactation consultant (LC/IBCLC) ● Hospital nurses ● Nurse(s) who have visited your home ● Your parent(s) ● Your partner's parent(s) ● Your grandparent(s) or your partner's grandparent(s) ● Other family (siblings, cousins, aunts/uncles) ● Friend(s) ● Free prenatal or breastfeeding classes ● Prenatal or breastfeeding classes th…	FALSE
Breastfeeding goals	As of today, do you feel like you have met your breastfeeding goals (for right now)? This can mean different things for different people. No answer is incorrect.	● Yes ● No ● I'm not sure ● Prefer not to answer	FALSE
Child diet - last 7 days	In the LAST 7 DAYS what have you fed your child? Please check all that apply.	● My own breast milk ● Donor milk from another person ● Donor milk from a milk bank ● Formula ● Solid foods ● Cow's milk ● Non-dairy milk (e.g. soy, oat, coconut, rice, almond milk, etc.) ● Prefer not to answer	TRUE
Child breast milk method - last 7 days	IN THE LAST 7 DAYS, how did you feed your child BREAST MILK?	● Breast only ● Breast and bottle (pumped milk) ● Bottle (pumped milk only) ● Prefer not to answer	TRUE
Child direct breast milk feeding - last 7 days	IN THE LAST 7 DAYS, how many times did you feed your child BREAST MILK DIRECTLY from the breast?	Numeric response	TRUE
Pumped breast milk frequency - last 7 days	IN THE LAST 7 DAYS, how many times did you feed your child PUMPED breast milk? Total breast milk bottle feeds over an ENTIRE WEEK. If you don't know, please enter your best estimate. How much pumped breast milk does your child drink each time (please estimate)? Please enter NAif you are unsure or prefer not to answer	Numeric response	TRUE
Formula feeding - last 7 days	IN THE LAST 7 DAYS how many times did you feed your child formula? How much formula does your child drink each time (please estimate)? Please enter NA if you are unsure or prefer not to answer	Numeric response	TRUE
Formula use in hospital	Was your baby fed FORMULA in hospital?	● No, my child was never fed formula in hospital. ● Yes, my child WAS only fed formula in hospital but has been EXCLUSIVELY breastfeed since ● Yes, my child was fed formula in hospital and was given formula for a short time at home but has been EXCLUSIVELY breastfeed SINCE ● Yes, my child was fed formula in hospital and STILL receives it at home now ● Prefer not to answer	TRUE
Solid food start	At what age did your child start SOLID FOOD?	Numeric response	TRUE
Cow's milk start	At what age did your child start drinking COW'S MILK?	Numeric response	TRUE
Non-dairy milk start	At what age did your child start drinking NON-DIARY MILK?	Numeric response	TRUE
Study Information
Hearing about study	How did you hear about the study?	● Male ● Female ● Not listed (Please describe non-listed option) ● Prefer not to answer	FALSE
*REAP-S score ranges from 15-39; scores were categorized into low-dietary, moderate-dietary, and high-dietary quality (Lam et al., 2021).

### Sheet: Suppl Table 2
Supplementary Table 2. Manitoba Population Research Data Repository Dataset List.
Education	Enrollment, Marks, and Assessments (EMA), Red River College, University of Manitoba Student Data, Youth Health Survey (YHS)
Health	Admission, Discharge and Transfer (ADT), Autism Spectrum Disorder (ASD) - Rehabilitation Centre for Children (RCC), Bone Mineral Density (BMD), Cadham Provincial Laboratory (CPL), Cadham Provincial Laboratory (CPL) - Laboratory Information Management System (LIMS), Canadian Community Health Survey (CCHS), Canadian Neonatal Network (CNN), Canadian Primary Care Sentinel Surveillance Network (CPCSSN…
Justice	Corrections Offender Management System (COMS), Criminal Courts Automated Information Network (CCAIN), Prosecution Information and Scheduling Management (PRISM)
Registries	Burns Registry, I mmigration, Refugees and Citizenship Canada (IRCC) Registry Data, Manitoba Cancer Registry and Treatment, Manitoba First Nations Research File (MFNRF), Manitoba Health Insurance Registry (MHIR), Metis Population Database, Provider Registry (Physician Master File), Vital Statistics Mortality Registry
Social	BabyFirst Screening (BFS), Canada Census, Child and Family Services (CFS), Child Day Care Program (CDCP), Children's disABILITY Services (CDS) - Community Living disABILITY Services (CLDS), Early Development Instrument (EDI), Employment Income Assistance (EIA), Families First Screening (FFS), Healthy Baby Community Support Program (HBCSP), Healthy Baby Prenatal Benefit Program (HBPBP), Housing - …
Support Files	Bed Map Data, Canadian Index of Multiple Deprivation (CIMD), Canadian Urban Environmental (CANUE) Data, Case Mix Grouper (CMG) PLUS Files, Drug Data Support Files, Hospital and Long Term Care Facilities, Manitoba Health Population File, Mapping and Electronic Boundary Files, Postal Code Conversion File (PCCF), Tariff Rates and Descriptions
Adapted from the Manitoba Population Research Data Repository - Dataset List. Available from: http://mchp-appserv.cpe.umanitoba.ca/dataList.php
